# Association of Women-Specific Health Factors in the Severity of Parkinson’s Disease

**DOI:** 10.1101/2022.10.03.22280671

**Authors:** Shilpa C Rao, Yadi Li, Brittany Lapin, Sreya Pattipati, Kamalini Ghosh Galvelis, Anna Naito, Nicolas Guitierrez, Thiago Peixoto Leal, Amira Salim, Philippe A. Salles, Maria De Leon, Ignacio F Mata

**Affiliations:** Genomic Medicine Institute, Lerner Research Institute, Cleveland Clinic Foundation, Cleveland, OH; Department of Molecular Medicine, Case Western Reserve University, Cleveland, OH; Department of Quantitative Health Sciences, Lerner Research Institute, Cleveland Clinic Foundation, Cleveland, OH; Center for Outcomes Research and Evaluation, Neurological Institute, Cleveland Clinic Foundation, Cleveland, OH; Parkinson’s Foundation, Miami, FL; Neurological Institute, Cleveland Clinic Foundation, Cleveland, OH; Defeatparkinsons, Nacogdoches, TX

## Abstract

**Background:** Parkinson’s disease (PD) is an age-related neurological disorder known for the observational differences in its risk, progression, and severity between men and women. While estrogen has been considered to be a protective factor in the development of PD, there is little known about the role that fluctuations in hormones and immune responses from sex-specific health experiences have in the disease’s development and severity.

**Objective:** We sought to identify women-specific health experiences associated with PD severity by developing and distributing a women-specific questionnaire across the United States.

**Design:** We created a questionnaire that addresses women’s specific experiences and their PD clinical history and deployed it through The Parkinson’s Foundation: PD Generations. To determine the association between women-specific health factors and PD severity, we constructed multivariable logistic regression models based on the MDS-UPDRS scale and the participants’ questionnaire responses, genetics, and clinical data.

**Results:** For our initial launch in November 2021, we had 304 complete responses from PD GENEration. Univariate and multivariate logistic modeling found significant associations between major depressive disorder, perinatal depression, natural childbirth, *LRRK2* genotype, B12 deficiency, total hysterectomy and increased PD severity.

**Conclusions:** This study is the first nationally available questionnaire for women’s health and PD. It shifts the paradigm in understanding PD etiology and acknowledging how sex-specific experiences may contribute to PD severity. In addition, the work in this study sets the foundation for future research to investigate the reasons behind the sex differences in PD.
