## Supplemental File 1 for "Association of Women-Specific Health Factors in the Severity of Parkinson’s Disease"

### Sheet: All
Other comorbidity	Count
Anxiety	1
Anxiety, Gluten Free Diet	1
Asthma	1
Benign midbrain cyst, benign parotid tum	1
Binocular vision dysfunction	1
Breast dysplasia (2020)	1
Broke Several Ribs & Spine after Fall	1
Carpal tunnel	1
Chronic Back Pain, Bunions	1
Chronic Eczema; Left Hip Rotating More F	1
Chronic daily headaches	1
Congenital Heart Failure- Repaired 2005	1
Contact dermititis	1
Cross-eyed - see notes.	1
Ehlers-Danlos	1
Endometriosis	2
Endometriosis, fibromyalgia	1
Fatty Liver, IBS, chronic itch on back	1
Fibromyalgia	2
GERD	5
GERD, Gastroparesis, REM sleep behavior	1
GERD, melanoma	1
Glaucoma	1
Glaucoma, GERD	1
HIV	1
Hafhimotos thryditis, osteoporosis	1
Hernia	1
Hip replacement	1
Hyperparathyroidism	1
IBS	2
Interstitial Cystitis	1
Irritable Bowel Syndrome	1
Lactose Intolerance	1
Left Frozen Shoulder	1
MGUS, Sjogren's disease, Endometriosis	1
Macular Telangiectasia type 2	1
Meniere's disease	1
Meningioma	1
Migraines	1
Migraines, shingles, anemic, back proble	1
Migraines, stenosis of lower spine	1
Osteopenia	4
Osteoporosis	8
Osteoporosis - Femur Fx, T10-T12 Fx; BCC	1
Osteoporosis and IBS	1
Premature ventricular contractions	1
Psoriasis	2
R Eye Glaucoma	1
Raynaud's syndrome	1
Raynaud's, Bladder Polyps, Anxiety, Chro	1
Right renal stent, aortic regurgitation	1
Some carcinogenic skin cells	1
Trigeminal neuralgia, GERD	1
Urinary Urgency & Incontinence.	1
Vertigo Episodes with Quick Movements. R	1
Virtigo, antiphospholipid syndrome	1
Vitamin D deficiency, Scoliosis	1
asthma, hip replacement, anxiety	1
benign meningioma	1
benign vertigo	1
bilateral keratoconus, colitis	1
celiac disease	1
chronic fatigue syndrome, fibromyalgia (	1
complications during radiation treatment	1
degenerative disc disease, spinal stenos	1
diplopia, Lumbar retrolithiasis	1
gastroparesis	1
glaucoma (dx in 2010)	1
high eye pressure and dry eyes; gastriti	1
hip replacement, collagenous collitis	1
hx of migraines, IBS	1
hx of thyroid cancer	1
low bp	1
lymphedema	1
microscopic colitis	1
migraines	1
mitral valve prolapse	1
mitral valve prolapse, spinal stenosis,	1
open heart valve since birth	1
osteoporosis, hip bursitis	1
pulmonary embolism (2011)	1
scoliosis, back surgery	1
seasonal allergies, fibroid tumors	1
spherocytosis	1
sternotomy - teratoma removal (2015)	1
two spinal surgeries	1
Total	104

### Sheet: Part1
Other comorbidity	Count
Anxiety	1
Anxiety, Gluten Free Diet	1
Asthma	1
Binocular vision dysfunction	1
Breast dysplasia (2020)	1
Broke Several Ribs & Spine after Fall	1
Carpal tunnel	1
Chronic Back Pain, Bunions	1
Chronic Eczema; Left Hip Rotating More F	1
Chronic daily headaches	1
Congenital Heart Failure- Repaired 2005	1
Cross-eyed - see notes.	1
Endometriosis	2
Fatty Liver, IBS, chronic itch on back	1
Fibromyalgia	2
GERD	3
Glaucoma	1
Glaucoma, GERD	1
Hernia	1
Hip replacement	1
Hyperparathyroidism	1
IBS	1
Irritable Bowel Syndrome	1
Lactose Intolerance	1
Left Frozen Shoulder	1
MGUS, Sjogren's disease, Endometriosis	1
Meniere's disease	1
Meningioma	1
Migraines	1
Migraines, shingles, anemic, back proble	1
Migraines, stenosis of lower spine	1
Osteopenia	3
Osteoporosis	4
Osteoporosis - Femur Fx, T10-T12 Fx; BCC	1
Osteoporosis and IBS	1
Psoriasis	1
R Eye Glaucoma	1
Raynaud's syndrome	1
Raynaud's, Bladder Polyps, Anxiety, Chro	1
Some carcinogenic skin cells	1
Urinary Urgency & Incontinence.	1
Vertigo Episodes with Quick Movements. R	1
Virtigo, antiphospholipid syndrome	1
Vitamin D deficiency, Scoliosis	1
benign vertigo	1
celiac disease	1
complications during radiation treatment	1
high eye pressure and dry eyes; gastriti	1
open heart valve since birth	1
scoliosis, back surgery	1
two spinal surgeries	1
Total	60
